# New RDEB intermediate variant with in-frame partial exon skipping in FN III-like domain of type VII collagen

**DOI:** 10.1101/2022.09.02.22278356

**Authors:** N.A. Evtushenko, A.A. Kubanov, A.A. Martynova, N.V. Kondratyev, A.K. Beilin, A.E. Karamova, E.S. Monchakovskaya, К.A. Azimov, M.A. Nefedova, N.G. Bozhanova, E.V. Zaklyazminskaya, N.G. Gurskaya

**Affiliations:** Pirogov Russian National Research Medical University: Moscow, Russia; State Research Center of Dermatovenerology and Cosmetology, Russian Ministry of Health: Moscow, Russia; Mental Health Research Center: Moscow, Russia; Vanderbilt University: Nashville, TN, USA; Petrovsky National Research Centre of Surgery, Russia

## Abstract

Recessive Dystrophic Epidermolysis Bullosa (RDEB) is a debilitating genodermatosis caused by pathogenic mutations in the *COL7A1* gene, which induce absence or reduction in the number of anchoring fibrils. The severity of RDEB depends on the mutation type and localization, but many aspects of this dependence remain to be elucidated. Here, we report a novel variant of RDEB Intermediate in two unrelated patients. Their disease manifestation includes early skin and oral mucosa blistering and is associated with localized atrophic scarring. According to the exome and Sanger sequencing results, both investigated Probands are the carriers of complex heterozygosity in the *COL7A1* gene with the same deletion in intron 19 of the *COL7A1* gene. RT-PCR followed by sequence analysis revealed skipping of the part of exon19, as well as the rescue of the open reading frame (ORF) of *COL7A1* in both Probands. We hypothesize that the mutation in the acceptor splice site leads to the activation of the cryptic donor splice site, resulting in the truncated but partially functional protein and the milder phenotype of intermediate RDEB. This rare type of mutation expands our understanding of RDEB etiology and invites further investigation.
