## Supplementary material for "New RDEB intermediate variant with in-frame partial exon skipping in FN III-like domain of type VII collagen": Table S1

### Sheet: Sheet1
HSF_Signals
Type	Position	Motif	Value
Acceptor splice site	2	CGGCCCCATGAGGC	69.92
Acceptor splice site	9	ATGAGGCACCAGAT	73.9
Acceptor splice site	19	AGATACTCCCAGGA	79.59
Acceptor splice site	28	CAGGAAACACAGAC	69.75
Acceptor splice site	37	CAGACTCTGCAGAG	79.12
Acceptor splice site	39	GACTCTGCAGAGAT	71.26
Donor splice site	55	GGGGTCTCG	66.76
Acceptor splice site	55	GGGGTCTCGAAGGT	72.95
Acceptor splice site	61	TCGAAGGTGGAGTC	66.68
Donor splice site	64	AAGGTGGAG	77.66	Cryptic DSS in the middle 19 exon
Acceptor splice site	65	AGGTGGAGTCAGCT	69.34
Donor splice site	69	GGAGTCAGC	73.55
Acceptor splice site	73	TCAGCTACTCAGTG	77.31
Acceptor splice site	79	ACTCAGTGCGAGTG	67.94
Donor splice site	81	TCAGTGCGA	69
Donor splice site	87	CGAGTGACT	70.96
Donor splice site	99	CTTGTCGGG	67.72
Donor splice site	135	GTTGTCACT	66.38
Acceptor splice site	140	CACTACGCGTAGGC	73.95
Acceptor splice site	144	ACGCGTAGGCAGAG	71.75
Donor splice site	145	CGCGTAGGC	72.62	Normal DSS(the end of 19 exon)
Acceptor splice site	158	CATGCGCTGGAGAG	72.43
Acceptor splice site	160	TGCGCTGGAGAGCT	68.56
Donor splice site	179	TGGGTGGTG	70.06
Donor splice site	182	GTGGTGTGG	80.49
Donor splice site	191	ATGGTTTGG	78.12
Acceptor splice site	216	TCTGGATTGGAGAA	76.78
Acceptor splice site	220	GATTGGAGAAAGGA	68.25
Acceptor splice site	226	AGAAAGGACCAGGA	67.77
Acceptor splice site	235	CAGGATTGGTAGTG	68.56
Acceptor splice site	239	ATTGGTAGTGAGCC	68.81
Donor splice site	240	TTGGTAGTG	73.24
Donor splice site	243	GTAGTGAGC	77.27
Acceptor splice site	252	CTTTGGGGGCAGGG	80.82
Acceptor splice site	260	GCAGGGTCTGAGAG	65.89
Donor splice site	262	AGGGTCTGA	77.67
Acceptor splice site	262	AGGGTCTGAGAGGA	69.29
Acceptor splice site	265	GTCTGAGAGGAGGG	69.67
Donor splice site	282	GGGGTCTGA	76.7
Acceptor splice site	282	GGGGTCTGAGAGGC	69.03
Donor splice site	301	GGGGTGCGT	82.22
Donor splice site	305	TGCGTGTGC	68.27
Acceptor splice site	305	TGCGTGTGCCAGGG	80.42
Donor splice site	315	AGGGTGGGC	80.79
Acceptor splice site	327	GGATTGGTGCAGGG	78.45
Donor splice site	330	TTGGTGCAG	70.01
Acceptor splice site	342	CCATGGGGGCAGAG	71.77
Acceptor splice site	361	CTGATTCCTGAGCT	75.4
Acceptor splice site	377	CTCTCGCCTGAGGC	78.01	Alternative ASS(with deletion)
Acceptor splice site	387	AGGCTCCGCCAGCC	73.81
Donor splice site	413	CACGTGGTG	66.51
Acceptor splice site	413	CACGTGGTGCAGCG	75.43
Donor splice site	416	GTGGTGCAG	70.4
Acceptor splice site	433	GCACTCGCTGAGGC	70.45
Acceptor splice site	446	CTGCGCTGGGAGCC	70.59
Acceptor splice site	457	GCCGGTGCCCAGAG	74.36
Donor splice site	458	CCGGTGCCC	70.32
Acceptor splice site	459	CGGTGCCCAGAGCG	68.81
Acceptor splice site	464	CCCAGAGCGCAGGG	74.5
